# Decreased retinal vascular complexity is an early biomarker of MI supported by a shared genetic control

**DOI:** 10.1101/2021.12.16.21267446

**Authors:** Ana Villaplana-Velasco, Justin Engelmann, Konrad Rawlik, Oriol Canela-Xandri, Claire Tochel, Frida Lona-Durazo, Muthu Rama Krishnan Mookiah, Alex Doney, Esteban J. Parra, Emanuele Trucco, Tom MacGillivray, Kristiina Rannikmae, Albert Tenesa, Erola Pairo-Castineira, Miguel O. Bernabeu

## Abstract

There is increasing evidence that the complexity of the retinal vasculature (measured as fractal dimension, D_f_) might offer earlier insights into the progression of coronary artery disease (CAD) before traditional biomarkers can be detected. This association could be partly explained by a common genetic basis; however, the genetic component of D_f_ is poorly understood. We present here a genome-wide association study (GWAS) aimed to elucidate the genetic component of D_f_ and to analyse its relationship with CAD. To this end, we obtained D_f_ from retinal fundus images and genotyping information from ∼38,000 white-British participants in the UK Biobank. We discovered 9 loci associated with D_f_, previously reported in pigmentation, retinal width and tortuosity, hypertension, and CAD studies. Significant negative genetic correlation estimates endorse the inverse relationship between D_f_ and CAD, and between D_f_ and myocardial infarction (MI), one of CAD fatal outcomes. This strong association motivated us to developing a MI predictive model combining clinical information, D_f_, a CAD polygenic risk score and using a random forest algorithm. Internal cross validation evidenced a considerable improvement in the area under the curve (AUC) of our predictive model (AUC=0.770) when comparing with an established risk model, SCORE, (AUC=0.719). Our findings shed new light on the genetic basis of D_f_, unveiling a common control with CAD, and highlights the benefits of its application in individualised MI risk prediction.
