## Supplementary Table 1 for "Decreased retinal vascular complexity is an early biomarker of MI supported by a shared genetic control"

### Sheet: Summary statistics of UKB trait
	Supplementary Table 1: Summary statistics of UKB traits. The table includes the linear regression effect, its standard deviation, Pearson correlation and its P-value. This table is within the excel spreadsheet.
		Left Df				Right Df
	Description	Effect	SD	R2	P-value	Effect	SD	R2	P-value
	Age	-0.00117	1.57e-05	-0.325	3.03246e-157	-0.0012	1.69e-05	-0.312	4.07246e-165
	Sex	-0.00165	0.000265	-0.029	4.117e-07	-0.00155	0.000284	-0.025	5.22E-08
	Image quality score	0.0141	0.00027	-0.361	1.56246e-174	0.0332	0.000394	-0.395	1.28682e-163
	I10 Essential (primary) hypertension	-0.0108835	0.00044659	-0.119772	3.03246e-130	-0.0113631	0.000467536	-0.11728	1.36951e-129
	I12 Hypertensive renal disease	-0.0164554	0.00333332	-0.0244307	7.97904e-07	-0.0100902	0.00349573	-0.0140239	3.89824e-06
	I70-I79 Diseases of arteries, arterioles and capillaries	-0.00691967	0.00149916	-0.0228432	3.92948e-06	-0.00641164	0.00153188	-0.0203331	2.85141e-05
	I20-I25 Ischaemic heart diseases	-0.00932036	0.000693349	-0.0663979	4.16711e-41	-0.0092808	0.000721836	-0.0623517	9.22127e-38
	stroke	-0.0065637	0.00149278	-0.0217612	1.10049e-05	-0.00614083	0.00155935	-0.0191316	8.2272e-05
	H40 Glaucoma	-0.0115863	0.00217364	-0.0263779	9.85239e-08	-0.013436	0.00218067	-0.029925	7.2742e-10
	H00-H06 Disorders of eyelid, lacrimal system and orbit	-0.00638494	0.00110814	-0.0285113	8.38003e-09	-0.00251021	0.00117813	-0.0103524	3.31217e-05
	Cheese intake	0.000856874	0.000150483	0.0281768	1.2482e-08	0.00106394	0.000158581	0.0325824	1.98258e-11
	Ease of skin tanning	-0.00112978	0.000160305	-0.0348673	1.84739e-12	-0.000863089	0.000169532	-0.0247297	3.57699e-07
	Usual walking pace	0.00388693	0.000267791	0.0716681	1.28326e-47	0.00414524	0.000281166	0.0714533	4.51666e-49
	Number of vehicles in household	0.000952037	0.000183551	0.0256677	2.14988e-07	0.00114549	0.00019417	0.0286535	3.67591e-09
	Skin colour	0.00301703	0.000275501	0.0541316	7.18239e-28	0.00210982	0.000290118	0.0353141	3.59523e-13
	Pork intake	-0.0011371	0.000224435	-0.0250728	4.06989e-07	-0.000996012	0.000236803	-0.0204331	2.60376e-05
	Lamb/mutton intake	-0.00183238	0.00023025	-0.0393652	1.79004e-15	-0.00139039	0.000242382	-0.0278622	9.73913e-09
	Oily fish intake	-0.00164616	0.000174073	-0.0467627	3.33933e-21	-0.00176419	0.000184035	-0.046529	9.61492e-22
	Non-oily fish intake	-0.00102447	0.000203958	-0.0248574	5.11023e-07	-0.00123035	0.000215649	-0.0277116	1.16891e-08
	Current tobacco smoking	0.00220595	0.000311542	0.0350305	1.45678e-12	0.00253753	0.000327108	0.0376668	8.8576e-15
	Mean reticulocyte volume	-9.74818e-05	2.0809e-05	-0.0231839	2.81425e-06	-5.98515e-05	2.18138e-05	-0.0133307	0.00607672
	Immature reticulocyte fraction	-0.0243663	0.00279776	-0.0430734	3.1723e-18	-0.0243735	0.00295185	-0.0400888	1.53604e-16
	Mean sphered cell volume	-0.000128478	3.14103e-05	-0.0202442	4.31618e-05	-6.4657e-05	3.31498e-05	-0.00947683	0.000511291
	High light scatter reticulocyte percentage	-0.00456557	0.000808891	-0.0279299	1.67011e-08	-0.00452609	0.000854241	-0.0257363	1.17417e-07
	Monocyte count	-0.00405383	0.00093689	-0.0214146	1.5158e-05	-0.00401783	0.000981024	-0.0198963	4.21963e-05
	Monocyte percentage	-0.000331461	7.3058e-05	-0.0224537	5.72321e-06	-0.000352509	7.68617e-05	-0.0222792	4.52501e-06
	Neutrophill percentage	0.000101879	1.93444e-05	0.0260623	1.397e-07	6.00988e-05	2.03603e-05	0.0143412	0.00316132
	Red blood cell (erythrocyte) distribution width	-0.00164852	0.000180266	-0.0452241	6.23278e-20	-0.00139824	0.000190275	-0.0356837	2.04046e-13
	Red blood cell (erythrocyte) count	0.00506189	0.000398301	0.062788	6.21648e-37	0.00472827	0.000420143	0.0546015	2.43739e-29
	Haemoglobin concentration	0.00161	0.000131407	0.0605403	1.88313e-34	0.00144621	0.000138562	0.0506499	1.79856e-25
	Haematocrit percentage	0.000563582	4.61798e-05	0.060304	3.39227e-34	0.000539737	4.86638e-05	0.0538139	1.51635e-28
	Whole body fat mass	-0.000185758	1.69237e-05	-0.0542555	5.44436e-28	-0.00019339	1.77782e-05	-0.0527823	1.59684e-27
	Trunk predicted mass	0.000299246	2.74407e-05	0.0539056	1.18868e-27	0.00027637	2.89754e-05	0.0462959	1.52944e-21
	Trunk fat-free mass	0.000292667	2.66638e-05	0.0542556	5.44388e-28	0.00027066	2.8157e-05	0.0466564	7.45415e-22
	Trunk fat mass	-0.000320326	3.07522e-05	-0.0514958	2.24671e-25	-0.000337494	3.22944e-05	-0.050714	1.56465e-25
	Trunk fat percentage	-0.000337797	1.97222e-05	-0.0844846	1.56313e-65	-0.000332698	2.07592e-05	-0.0776378	1.23375e-57
	Body fat percentage	-0.000326049	1.86704e-05	-0.0861281	4.816e-68	-0.000321195	1.96722e-05	-0.0790861	9.61048e-60
	Arm predicted mass (left)	0.00189756	0.000200317	0.0468416	2.86653e-21	0.00169693	0.000211677	0.0389233	1.11461e-15
	Arm fat-free mass (left)	0.00181509	0.000190769	0.0470482	1.91954e-21	0.00163416	0.000201581	0.03936	5.33977e-16
	Arm fat mass (left)	-0.00172825	0.000236233	-0.0361922	2.60391e-13	-0.00176222	0.000247906	-0.0345192	1.19238e-12
	Arm fat percentage (left)	-0.000216798	1.58167e-05	-0.0676977	1.14818e-42	-0.000209627	1.66668e-05	-0.0610005	3.25841e-36
	Arm predicted mass (right)	0.00214979	0.000203291	0.0522777	4.20945e-26	0.0019291	0.000214792	0.0435984	2.78471e-19
	Arm fat-free mass (right)	0.00205627	0.000193781	0.052457	2.85712e-26	0.00185804	0.000204739	0.0440535	1.18248e-19
	Arm fat mass (right)	-0.0020418	0.000262659	-0.0384532	7.80805e-15	-0.00210151	0.000275538	-0.0370339	2.45426e-14
	Arm fat percentage (right)	-0.000223887	1.59409e-05	-0.0693589	1.05328e-44	-0.000216334	1.6796e-05	-0.0624622	6.86597e-38
	Leg predicted mass (left)	0.000967061	8.14911e-05	0.0586446	1.98459e-32	0.000924282	8.58215e-05	0.0522592	5.18027e-27
	Leg fat-free mass (left)	0.000926741	7.75755e-05	0.0590349	7.69989e-33	0.000882237	8.1687e-05	0.0524062	3.72577e-27
	Leg fat mass (left)	-0.000998525	8.81051e-05	-0.0560155	9.94019e-30	-0.00101208	9.25382e-05	-0.0530677	8.36416e-28
	Leg fat percentage (left)	-0.000236785	1.5162e-05	-0.0770791	8.0403e-55	-0.000237193	1.59857e-05	-0.0719104	1.11258e-49
	Leg predicted mass (right)	0.00101852	8.06442e-05	0.0623998	1.69243e-36	0.000982246	8.49798e-05	0.0560749	7.43271e-31
	Leg fat-free mass (right)	0.000970884	7.67669e-05	0.0624851	1.35857e-36	0.000941109	8.08925e-05	0.0564399	3.08605e-31
	Whole body fat-free mass	0.000158701	1.3784e-05	0.0569025	1.25965e-30	0.00014832	1.45551e-05	0.0494537	2.3396e-24
	Leg fat mass (right)	-0.000969313	8.6782e-05	-0.0552083	6.33243e-29	-0.000987498	9.10977e-05	-0.0525987	2.41703e-27
	Leg fat percentage (right)	-0.000238527	1.50791e-05	-0.0780669	3.41594e-56	-0.00023944	1.59001e-05	-0.0729769	4.08581e-51
	Impedance of leg (left)	2.96165e-05	4.62121e-06	0.0317097	1.4824e-10	3.13625e-05	4.87138e-06	0.0312676	1.22251e-10
	Impedance of leg (right)	2.70007e-05	4.59152e-06	0.0290983	4.12043e-09	3.07474e-05	4.85533e-06	0.0307561	2.43309e-10
	Basal metabolic rate	1.36151e-06	1.16403e-07	0.0578043	1.4925e-31	1.26836e-06	1.22846e-07	0.0501053	5.82741e-25
	Body mass index (BMI)	-0.000340974	3.43973e-05	-0.0490125	3.88973e-23	-0.000375198	3.6133e-05	-0.050391	3.15005e-25
	Body mass index (BMI)	-0.000340974	3.43973e-05	-0.0490125	3.88973e-23	-0.000374599	3.56493e-05	-0.0509914	8.54933e-26
	Whole body water mass	0.000211345	1.88721e-05	0.0553525	4.5577e-29	0.000195245	1.99333e-05	0.0475398	1.25135e-22
	Sitting height	0.00067153	3.2917e-05	0.100479	4.75437e-92	0.000706359	3.4735e-05	0.0983321	1.70534e-91
	Body mass index (BMI)	-0.000348305	3.39441e-05	-0.0507305	1.12997e-24	-0.000375198	3.6133e-05	-0.050391	3.15005e-25
	Body mass index (BMI)	-0.000348305	3.39441e-05	-0.0507305	1.12997e-24	-0.000374599	3.56493e-05	-0.0509914	8.54933e-26
	Standing height	0.000325376	1.72336e-05	0.093058	3.60435e-79	0.00033584	1.82035e-05	0.0892868	1.04884e-75
	Waist circumference / Hip circumference	-0.0148779	0.0017679	-0.0416237	4.0343e-17	-0.0179264	0.00185699	-0.0468547	5.00734e-22
	Hip circumference	-9.6429e-05	1.74812e-05	-0.0272965	3.4861e-08	-9.77041e-05	1.84031e-05	-0.0257884	1.10718e-07
	Waist circumference	-0.000106332	1.18874e-05	-0.0442366	3.87641e-19	-0.000121012	1.24855e-05	-0.0470422	3.43271e-22
	Townsend deprivation index at recruitment	0.000516279	5.58844e-05	0.0456849	2.62032e-20	0.000566258	5.883e-05	0.0467184	6.58268e-22
	Dried fruit intake	-0.0007304	0.000107713	-0.033549	1.20996e-11	-0.000640522	0.000114341	-0.0272093	2.13409e-08
	Water intake	0.00064095	7.14929e-05	0.044337	3.22447e-19	0.000754717	7.60068e-05	0.0481919	3.28147e-23
	Time spent watching television (TV)	-0.00174309	9.75241e-05	-0.0881348	3.55165e-71	-0.00174718	0.000102639	-0.0824311	9.187e-65
	Number of days/week of vigorous physical activity 10+ minutes	0.000502746	8.38051e-05	0.0296838	2.00226e-09	0.000410192	8.81498e-05	0.0226049	3.27575e-06
	Number of days/week of moderate physical activity 10+ minutes	-0.000373903	6.99954e-05	-0.0264345	9.25056e-08	-0.000349324	7.38721e-05	-0.022971	2.26621e-06
	Cereal intake	-0.000450821	5.63295e-05	-0.0395877	1.24313e-15	-0.000378346	5.96477e-05	-0.0308061	2.27584e-10
	Fresh fruit intake	-0.000810266	0.000107348	-0.0373392	4.50969e-14	-0.000691831	0.000113114	-0.0297058	9.66358e-10
	Tea intake	-0.000381776	5.66425e-05	-0.033347	1.60381e-11	-0.000254593	5.96772e-05	-0.0207249	1.99284e-05
	Cooked vegetable intake	-0.000654908	9.6842e-05	-0.0334585	1.37316e-11	-0.000657468	0.000101869	-0.031345	1.10048e-10
	Number of days/week walked 10+ minutes	-0.000342466	8.29977e-05	-0.0204218	3.69525e-05	-0.000255721	8.77209e-05	-0.0141634	0.00355683
	Number in household	0.00388648	0.000133704	0.142427	6.9535e-184	0.00428147	0.000142843	0.14412	2.42223e-195
	Hand grip strength (left)	0.000282961	1.41134e-05	0.0987642	5.51933e-89	0.00027398	1.50115e-05	0.0883367	3.88913e-74
	Hand grip strength (right)	0.000289608	1.40916e-05	0.101215	2.20957e-93	0.000277351	1.49653e-05	0.0896887	2.24847e-76
	Number of self-reported cancers	-0.00579881	0.000518526	-0.055276	5.42653e-29	-0.00541829	0.000547813	-0.048004	4.83517e-23
	Number of self-reported non-cancer illnesses	-0.00179858	8.37137e-05	-0.105761	7.91008e-102	-0.00166484	8.86859e-05	-0.0908377	2.64795e-78
	Number of operations, self-reported	-0.00185809	0.000103149	-0.0888209	2.90268e-72	-0.0017171	0.000108971	-0.0763416	8.81419e-56
	Number of treatments/medications taken	-0.00152807	6.47078e-05	-0.116111	1.8004e-122	-0.00151628	6.88646e-05	-0.10638	7.67531e-107
	Mean time to correctly identify matches	-3.25431e-05	1.40666e-06	-0.113782	1.17703e-117	-3.37607e-05	1.47747e-06	-0.110352	7.19969e-115
	oesophageal disorder	-0.00471515	0.000682116	-0.0341992	4.83079e-12	-0.00401071	0.000720863	-0.0270245	2.65606e-08
	bacterial infection	-0.00872183	0.00171439	-0.0251764	3.64557e-07	-0.00882416	0.00184031	-0.0232923	1.63287e-06
	psychological/psychiatric problem	0.00329451	0.000576878	0.0282596	1.13136e-08	0.0035862	0.000612734	0.0284272	4.86974e-09
	O26 Maternal care for other conditions predominantly related to pregnancy	0.0141702	0.00189434	0.0370044	7.56479e-14	0.0164418	0.00203198	0.0392864	6.04801e-16
	O20 Haemorrhage in early pregnancy	0.01568	0.00312062	0.0248658	5.06521e-07	0.0145737	0.00344263	0.0205653	2.30768e-05
	O94-O99 Other obstetric conditions, not elsewhere classified	0.0144434	0.00204583	0.0349273	1.69289e-12	0.0161366	0.00226286	0.0346293	1.01165e-12
	glaucoma	-0.00866489	0.00162691	-0.026356	1.00948e-07	-0.0113606	0.00161315	-0.0341996	1.91685e-12
	O20-O29 Other maternal disorders predominantly related to pregnancy	0.0149928	0.00152599	0.0485794	9.31441e-23	0.0156769	0.0016282	0.0467334	6.38835e-22
	K44 Diaphragmatic hernia	-0.00588983	0.000696035	-0.0418527	2.71523e-17	-0.00635719	0.000729211	-0.0423224	2.93467e-18
	G56 Mononeuropathies of upper limb	-0.00538345	0.00104093	-0.0255935	2.32971e-07	-0.00735028	0.00109902	-0.0324802	2.28959e-11
	E66 Obesity	-0.00496796	0.00113008	-0.021757	1.10486e-05	-0.00354947	0.00117476	-0.0146796	0.00251732
	M05-M14 Inflammatory polyarthropathies	-0.00812818	0.000831224	-0.0483503	1.47347e-22	-0.00911661	0.000871492	-0.0507642	1.40302e-25
	hypothyroidism/myxoedema	-0.00614102	0.000732565	-0.0414623	5.327e-17	-0.00598951	0.000778506	-0.0373572	1.4614e-14
	O10-O16 Oedema, proteinuria and hypertensive disorders in pregnancy, childbirth and the puerperium	0.0112184	0.00235337	0.0235914	1.87673e-06	0.0144988	0.00254003	0.0277252	1.14988e-08
	N92 Excessive, frequent and irregular menstruation	0.00520629	0.000843827	0.0305285	6.89924e-10	0.00726987	0.000912636	0.0386769	1.68225e-15
	N97 Female infertility	0.0144474	0.0028839	0.0247919	5.4748e-07	0.0185219	0.00318275	0.0282655	5.94626e-09
	N94 Pain and other conditions associated with female genital organs and menstrual cycle	0.00888326	0.00165891	0.0264991	8.60689e-08	0.0106567	0.00176008	0.0294068	1.41916e-09
	N95 Menopausal and other perimenopausal disorders	-0.00905928	0.00103925	-0.0431124	2.95878e-18	-0.00870979	0.00109878	-0.0384877	2.3039e-15
	hiatus hernia	-0.00590472	0.00115967	-0.0251976	3.5642e-07	-0.00508775	0.00122888	-0.020113	3.4775e-05
	M70-M79 Other soft tissue disorders	-0.004225	0.000660707	-0.0316397	1.62639e-10	-0.00381187	0.00069621	-0.0265945	4.39555e-08
	I50 Heart failure	-0.00972434	0.00177576	-0.0270988	4.37209e-08	-0.00659148	0.00186703	-0.017152	0.000415283
	M20 Acquired deformities of fingers and toes	-0.00660638	0.00105475	-0.0309912	3.80295e-10	-0.00676628	0.00112694	-0.0291616	1.93952e-09
	O60-O75 Complications of labour and delivery	0.0177737	0.000872281	0.100359	7.80998e-92	0.0173082	0.000937853	0.0893152	9.40872e-76
	J95-J99 Other diseases of the respiratory system	-0.00842655	0.00172919	-0.0241164	1.10265e-06	-0.00757503	0.00180764	-0.0203578	2.78819e-05
	depression	0.00382634	0.000651298	0.0290705	4.26269e-09	0.00372421	0.000692249	0.0261319	7.49317e-08
	B96 Other bacterial agents as the cause of diseases classified to other chapters	-0.00599717	0.00129248	-0.0229636	3.49418e-06	-0.00593577	0.00137064	-0.0210381	1.49003e-05
	cerebrovascular disease	-0.00624853	0.00130708	-0.0236585	1.75439e-06	-0.00650819	0.00136428	-0.0231733	1.84458e-06
	K20-K31 Diseases of oesophagus, stomach and duodenum	-0.00548924	0.000467456	-0.0580326	8.65099e-32	-0.00555855	0.000490805	-0.054947	1.08398e-29
	N30-N39 Other diseases of urinary system	-0.00473637	0.000678417	-0.03454	2.96487e-12	-0.00412992	0.00071271	-0.0281452	6.8939e-09
	H25-H28 Disorders of lens	-0.0118943	0.00104332	-0.0563459	4.62211e-30	-0.0134443	0.00105861	-0.061592	6.90931e-37
	angina	-0.0103206	0.00104857	-0.0486661	7.82559e-23	-0.00968484	0.00109699	-0.0428588	1.09966e-18
	O80 Single spontaneous delivery	0.0160787	0.00184338	0.0431384	2.82464e-18	0.0156602	0.00199129	0.0381851	3.7977e-15
	O82 Single delivery by Caesarean section	0.0160157	0.0036913	0.0214734	1.43619e-05	0.0174337	0.00417324	0.0202943	2.95315e-05
	K31 Other diseases of stomach and duodenum	-0.00657731	0.00124767	-0.0260876	1.35861e-07	-0.00792266	0.00132144	-0.0291198	2.04511e-09
	M48 Other spondylopathies	-0.0114941	0.00191146	-0.0297542	1.83395e-09	-0.00613821	0.00206565	-0.0144374	0.00296452
	N40 Hyperplasia of prostate	-0.00979148	0.00116948	-0.0414109	5.81843e-17	-0.00993206	0.00120045	-0.0401691	1.33699e-16
	heart arrhythmia	-0.00623804	0.00129555	-0.0238289	1.47737e-06	-0.00637855	0.00132734	-0.0233436	1.54889e-06
	B95-B98 Bacterial, viral and other infectious agents	-0.00429179	0.0010453	-0.0203209	4.03674e-05	-0.00427896	0.00110263	-0.018853	0.000104315
	cervical spondylosis	-0.00946898	0.00215909	-0.0217052	1.15936e-05	-0.00718034	0.00228861	-0.015243	0.00170557
	essential hypertension	-0.0183881	0.00357397	-0.0254611	2.68758e-07	-0.0172692	0.00375536	-0.0223389	4.26652e-06
	E70-E90 Metabolic disorders	-0.0096426	0.000561039	-0.084775	5.67299e-66	-0.00913654	0.000586885	-0.0754288	1.70533e-54
	K55-K64 Other diseases of intestines	-0.00534878	0.000460179	-0.0574437	3.51606e-31	-0.00552286	0.000483857	-0.0553769	3.92848e-30
	joint disorder	-0.0074227	0.000509928	-0.0718722	7.01687e-48	-0.00800541	0.000538594	-0.0720343	7.59692e-50
	bone disorder	-0.0087957	0.00109331	-0.0397939	8.85272e-16	-0.00697007	0.00113808	-0.0297454	9.18154e-10
	L80-L99 Other disorders of the skin and subcutaneous tissue	-0.00406291	0.000883968	-0.0227469	4.31499e-06	-0.00322261	0.00093367	-0.0167688	0.000557907
	I30-I52 Other forms of heart disease	-0.00931428	0.000725206	-0.0634519	1.10496e-37	-0.00841181	0.000753756	-0.0541463	7.03282e-29
	J90-J94 Other diseases of pleura	-0.00766391	0.0015795	-0.0240126	1.226e-06	-0.00407494	0.00166502	-0.011891	0.014394
	J09-J18 Influenza and pneumonia	-0.00487384	0.00121174	-0.0199071	5.77655e-05	-0.00102263	0.00128318	-0.00387238	0.425482
	tuberculosis (tb)	-0.014133	0.00274299	-0.0254976	2.58395e-07	-0.0144096	0.00297498	-0.0235285	1.27963e-06
	eye/eyelid problem	-0.00789304	0.00079183	-0.0492852	2.23572e-23	-0.00856531	0.000816193	-0.0509254	9.87566e-26
	G45 Transient cerebral ischaemic attacks and related syndromes	-0.0093809	0.00229856	-0.0201991	4.48875e-05	-0.00858684	0.00239597	-0.0174114	0.000338927
	O48 Prolonged pregnancy	0.0163438	0.00232158	0.0348288	1.95343e-12	0.0169821	0.00251928	0.0327363	1.59478e-11
	bowel problem	-0.00241844	0.000574094	-0.0208493	2.52956e-05	-0.00117631	0.000600583	-0.00951647	0.0501651
	O42 Premature rupture of membranes	0.0170021	0.0026118	0.0322086	7.61488e-11	0.0195205	0.00283044	0.0334919	5.4002e-12
	O46 Antepartum haemorrhage, not elsewhere classified	0.0192388	0.00327999	0.0290239	4.51181e-09	0.0205879	0.0034419	0.0290521	2.22803e-09
	O47 False labour	0.0173045	0.0025777	0.033214	1.9293e-11	0.0197934	0.00289964	0.0331501	8.83949e-12
	G50-G59 Nerve, nerve root and plexus disorders	-0.00452665	0.000836641	-0.0267741	6.32029e-08	-0.0060674	0.000878953	-0.0335228	5.16348e-12
	I35 Nonrheumatic aortic valve disorders	-0.0130832	0.00257	-0.0251927	3.58276e-07	-0.0123253	0.00271505	-0.0220528	5.65051e-06
	N17 Acute renal failure	-0.0113282	0.002154	-0.0260255	1.45464e-07	-0.0106393	0.00223974	-0.0230754	2.03829e-06
	N18 Chronic renal failure	-0.014122	0.00207561	-0.0336617	1.03317e-11	-0.0131173	0.00215934	-0.0295042	1.25276e-09
	I49 Other cardiac arrhythmias	-0.00985362	0.0024127	-0.0202132	4.43411e-05	-0.0130135	0.00242484	-0.0260681	8.05976e-08
	I44 Atrioventricular and left bundle-branch block	-0.0150433	0.00207545	-0.0358579	4.29765e-13	-0.0105777	0.00214302	-0.0239766	8.00938e-07
	H25 Senile cataract	-0.0119118	0.00190467	-0.0309442	4.04128e-10	-0.0178326	0.00197135	-0.0439115	1.54609e-19
	H26 Other cataract	-0.0116669	0.00115787	-0.0498185	7.50611e-24	-0.0122157	0.00116751	-0.0507743	1.37253e-25
	O00-O08 Pregnancy with abortive outcome	0.0156397	0.00150406	0.0514068	2.71477e-25	0.0160299	0.00160358	0.048515	1.67937e-23
	I80-I89 Diseases of veins, lymphatic vessels and lymph nodes, not elsewhere classified	-0.0023137	0.000577626	-0.0198247	6.1989e-05	-0.00269196	0.000604315	-0.0216397	8.42777e-06
	E00-E07 Disorders of thyroid gland	-0.00673993	0.000844383	-0.039483	1.47627e-15	-0.00596277	0.000879769	-0.0329149	1.23735e-11
	M80-M85 Disorders of bone density and structure	-0.00610183	0.00124406	-0.0242731	9.38864e-07	-0.00625656	0.00131695	-0.023078	2.03275e-06
	other urological problem (male)	-0.00641335	0.00119913	-0.0264667	8.92433e-08	-0.00797181	0.0011829	-0.0327284	1.61267e-11
	I10-I15 Hypertensive diseases	-0.0108521	0.000446131	-0.119552	9.00039e-130	-0.0113248	0.000467027	-0.117015	5.20186e-129
	M10 Gout	-0.0104606	0.00197929	-0.0261535	1.26337e-07	-0.0100558	0.00207268	-0.0235673	1.22915e-06
	M13 Other arthritis	-0.00922856	0.00106431	-0.0428843	4.44125e-18	-0.0105273	0.00111768	-0.0457189	4.77733e-21
	M15 Polyarthrosis	-0.00961772	0.00175454	-0.0271258	4.23907e-08	-0.00992368	0.00182735	-0.0263784	5.64584e-08
	M17 Gonarthrosis [arthrosis of knee]	-0.00674792	0.000791642	-0.0421587	1.59408e-17	-0.00754731	0.000825656	-0.0443723	6.45535e-20
	M16 Coxarthrosis [arthrosis of hip]	-0.00799846	0.00107373	-0.0368509	9.57475e-14	-0.0088907	0.00111074	-0.0388638	1.23143e-15
	M19 Other arthrosis	-0.00913169	0.000904409	-0.0499203	6.0859e-24	-0.0101316	0.000952119	-0.0516364	2.07089e-26
	osteoarthritis	-0.00875798	0.00070374	-0.0614896	1.72901e-35	-0.0098338	0.00074882	-0.0636809	2.56351e-39
	E11 Non-insulin-dependent diabetes mellitus	-0.00878778	0.000920631	-0.0472	1.42823e-21	-0.0105117	0.000945227	-0.0539575	1.08864e-28
	E14 Unspecified diabetes mellitus	-0.0124988	0.00302209	-0.0204693	3.54391e-05	-0.0135233	0.00319701	-0.0205492	2.34204e-05
	hypertension	-0.00817831	0.000373868	-0.107658	1.82424e-105	-0.00855656	0.000392069	-0.105452	5.20417e-105
	O04 Medical abortion	0.0136594	0.00310613	0.0217641	1.09751e-05	0.0166576	0.00342535	0.0236229	1.16012e-06
	J40-J47 Chronic lower respiratory diseases	-0.00286935	0.000625913	-0.0226877	4.5696e-06	-0.00325489	0.000658899	-0.023996	7.84648e-07
	O02 Other abnormal products of conception	0.0170911	0.002461	0.0343585	3.84744e-12	0.0160038	0.00258938	0.0300178	6.44596e-10
	O03 Spontaneous abortion	0.0142844	0.00234039	0.0302001	1.04754e-09	0.0154922	0.0024866	0.0302591	4.6996e-10
	K29 Gastritis and duodenitis	-0.00485631	0.000680716	-0.0352941	9.90248e-13	-0.00469667	0.000712356	-0.0320197	4.35644e-11
	K20 Oesophagitis	-0.00618623	0.00121498	-0.0251972	3.56559e-07	-0.00292808	0.00129982	-0.0109451	0.0242844
	K25 Gastric ulcer	-0.00788946	0.00181221	-0.0215461	1.34313e-05	-0.00585873	0.00192972	-0.0147506	0.00239838
	E87 Other disorders of fluid, electrolyte and acid-base balance	-0.0114412	0.00177822	-0.0318346	1.25586e-10	-0.00847142	0.00185612	-0.0221713	5.03148e-06
	I60-I69 Cerebrovascular diseases	-0.00775328	0.00136845	-0.0280362	1.47362e-08	-0.00717099	0.00140908	-0.0247205	3.61265e-07
	heart attack/myocardial infarction	-0.00961955	0.00121784	-0.0390718	2.88536e-15	-0.00741441	0.00129052	-0.0279056	9.23868e-09
	diverticular disease/diverticulitis	-0.00764719	0.00169541	-0.022323	6.48464e-06	-0.00640852	0.00174713	-0.0178201	0.000244729
	C81-C96 Malignant neoplasms, stated or presumed to be primary, of lymphoid, haematopoietic and related tissue	-0.0103711	0.0021256	-0.0241461	1.06965e-06	-0.00852474	0.00220776	-0.0187586	0.00011297
	prostate problem (not cancer)	-0.0100839	0.00137923	-0.0361693	2.69522e-13	-0.0103816	0.00135854	-0.0371057	2.18816e-14
	I70 Atherosclerosis	-0.0194948	0.00384784	-0.0250725	4.07133e-07	-0.0126456	0.00387263	-0.0158645	0.00109408
	M47 Spondylosis	-0.00695901	0.00129134	-0.0266677	7.12463e-08	-0.00822003	0.00137889	-0.028954	2.52183e-09
	heart/cardiac problem	-0.00833619	0.000669833	-0.061491	1.72319e-35	-0.00759779	0.000702492	-0.0524801	3.15609e-27
	N40-N51 Diseases of male genital organs	-0.00558941	0.000838889	-0.0329653	2.71947e-11	-0.00548404	0.000866558	-0.0307358	2.49986e-10
	C43-C44 Melanoma and other malignant neoplasms of skin	-0.00672825	0.00090595	-0.0367398	1.13479e-13	-0.00626986	0.000955316	-0.0318741	5.32979e-11
	C44 Other malignant neoplasms of skin	-0.00794132	0.000990238	-0.0396683	1.08891e-15	-0.00706549	0.001046	-0.0328039	1.44884e-11
	K40-K46 Hernia	-0.00431392	0.000532244	-0.0400907	5.41363e-16	-0.00524675	0.000553999	-0.0459695	2.91803e-21
	J96 Respiratory failure, not elsewhere classified	-0.0128098	0.00294441	-0.0215317	1.36117e-05	-0.0137168	0.00292121	-0.02281	2.66658e-06
	J90 Pleural effusion, not elsewhere classified	-0.0081958	0.00175211	-0.0231497	2.91082e-06	-0.00447125	0.00185115	-0.0117356	0.0157224
	hyperthyroidism/thyrotoxicosis	-0.00944196	0.00196457	-0.0237851	1.54431e-06	-0.00522949	0.00215176	-0.0118082	0.0150891
	D60-D64 Aplastic and other anaemias	-0.00466535	0.00102256	-0.0225797	5.07101e-06	-0.00525546	0.00107101	-0.0238363	9.28268e-07
	E65-E68 Obesity and other hyperalimentation	-0.00478683	0.00112337	-0.0210893	2.0384e-05	-0.00332311	0.00116697	-0.0138354	0.00440666
	O75 Other complications of labour and delivery, not elsewhere classified	0.0188952	0.00291902	0.0320276	9.70751e-11	0.0173866	0.00307958	0.0274225	1.65504e-08
	O70 Perineal laceration during delivery	0.0179257	0.00114287	0.0774112	2.79228e-55	0.0175964	0.00123767	0.0689179	9.11895e-46
	O72 Postpartum haemorrhage	0.0165231	0.00224625	0.0363898	1.93223e-13	0.0154806	0.00237243	0.03169	6.86792e-11
	I20 Angina pectoris	-0.00902586	0.000900705	-0.0495456	1.31401e-23	-0.00948126	0.000929782	-0.049488	2.17556e-24
	I21 Acute myocardial infarction	-0.0100275	0.00137549	-0.036065	3.15246e-13	-0.00791531	0.00143745	-0.0267465	3.68186e-08
	I25 Chronic ischaemic heart disease	-0.0103435	0.000766603	-0.0666441	2.12142e-41	-0.00952892	0.000801192	-0.057694	1.44309e-32
	K62 Other diseases of anus and rectum	-0.00341644	0.000728856	-0.0231978	2.776e-06	-0.00426374	0.000764915	-0.0270748	2.50278e-08
	K63 Other diseases of intestine	-0.00697829	0.000922456	-0.0374224	3.96291e-14	-0.00672055	0.000974152	-0.0335029	5.31523e-12
	J44 Other chronic obstructive pulmonary disease	-0.0064472	0.00141359	-0.022572	5.10901e-06	-0.00682774	0.00146658	-0.0226156	3.24072e-06
	C61 Malignant neoplasm of prostate	-0.0120854	0.00139675	-0.0427934	5.21794e-18	-0.0105427	0.00146606	-0.0349206	6.52996e-13
	E10-E14 Diabetes mellitus	-0.008752	0.000882818	-0.049017	3.85459e-23	-0.0101711	0.000910484	-0.0542008	6.19705e-29
	M15-M19 Arthrosis	-0.00794051	0.000553144	-0.0708841	1.28369e-46	-0.00892852	0.000577419	-0.0749227	8.68143e-54
	M75 Shoulder lesions	-0.00490786	0.00107593	-0.022575	5.09395e-06	-0.0046365	0.00114015	-0.0197556	4.77997e-05
	M79 Other soft tissue disorders, not elsewhere classified	-0.00411829	0.00101668	-0.0200482	5.1158e-05	-0.00376436	0.00106432	-0.0171832	0.000405321
	high cholesterol	-0.00849058	0.000497034	-0.0842629	3.38012e-65	-0.00822383	0.000520575	-0.0765355	4.6746e-56
	osteoporosis	-0.0116242	0.00140209	-0.0410065	1.1609e-16	-0.00821758	0.00146901	-0.027171	2.23337e-08
	H35 Other retinal disorders	-0.0108701	0.00228669	-0.0235254	2.00494e-06	-0.0121652	0.00241899	-0.0244289	4.94925e-07
	H40-H42 Glaucoma	-0.0115863	0.00217364	-0.0263779	9.85239e-08	-0.013436	0.00218067	-0.029925	7.2742e-10
	E03 Other hypothyroidism	-0.00697899	0.00092029	-0.0375141	3.43581e-14	-0.00628396	0.000966949	-0.0315617	8.18878e-11
	gall bladder disease	-0.00477784	0.00116424	-0.020311	4.07169e-05	-0.00499651	0.00121992	-0.0198974	4.21575e-05
	O32 Maternal care for known or suspected malpresentation of foetus	0.0151666	0.00257803	0.0291104	4.05989e-09	0.0147407	0.00277559	0.0257968	1.09676e-07
	O34 Maternal care for known or suspected abnormality of pelvic organs	0.0182598	0.00207049	0.0436156	1.19876e-18	0.0168649	0.00221569	0.0369595	2.7635e-14
	O36 Maternal care for other known or suspected foetal problems	0.0165567	0.00191055	0.0428597	4.63934e-18	0.0172777	0.00206416	0.0406379	5.91927e-17
	K57 Diverticular disease of intestine	-0.0085358	0.000686387	-0.061445	1.93618e-35	-0.00798992	0.000721917	-0.0537002	1.96994e-28
	E78 Disorders of lipoprotein metabolism and other lipidaemias	-0.00983661	0.000608611	-0.0797541	1.41274e-58	-0.00988117	0.000634563	-0.0754469	1.6085e-54
	thyroid problem (not cancer)	-0.00626176	0.000669995	-0.0462161	9.5491e-21	-0.00568503	0.000712863	-0.0387211	1.56279e-15
	diabetes	-0.00793023	0.000825581	-0.0474973	7.98191e-22	-0.00885788	0.000859113	-0.050036	6.76105e-25
	N81 Female genital prolapse	-0.00613051	0.00104614	-0.0289972	4.66089e-09	-0.00545848	0.00109555	-0.0242025	6.30417e-07
	D64 Other anaemias	-0.00439715	0.00106281	-0.0204765	3.52154e-05	-0.00554541	0.00111014	-0.0242647	5.90004e-07
	N39 Other disorders of urinary system	-0.00462918	0.000820631	-0.0279139	1.70179e-08	-0.00408107	0.000862704	-0.0229798	2.24622e-06
	N32 Other disorders of bladder	-0.00663006	0.00127334	-0.0257669	1.9301e-07	-0.00553876	0.00132457	-0.020314	2.901e-05
	O80-O84 Delivery	0.0159157	0.00162144	0.0485341	1.02004e-22	0.0164957	0.00177047	0.0452256	1.25106e-20
	H02 Other disorders of eyelid	-0.00771724	0.00149584	-0.025531	2.49257e-07	-0.00465936	0.00158847	-0.0142512	0.00335631
	cataract	-0.0102434	0.0012203	-0.0415179	4.84132e-17	-0.0110813	0.00124731	-0.043128	6.68788e-19
	O30-O48 Maternal care related to the fetus and amniotic cavity and possible delivery problems	0.0177027	0.00102308	0.0853441	7.70462e-67	0.0173235	0.00110124	0.0762144	1.33446e-55
	uterine problem	-0.00408602	0.00079774	-0.0253473	3.03698e-07	-0.00275163	0.000846313	-0.0157962	0.00114961
	M45-M49 Spondylopathies	-0.00748642	0.00106635	-0.0347333	2.24337e-12	-0.00694793	0.00113216	-0.0298058	8.49084e-10
	K21 Gastro-oesophageal reflux disease	-0.00623843	0.000712218	-0.0433199	2.04101e-18	-0.00580774	0.000744748	-0.0378647	6.41942e-15
	N17-N19 Renal failure	-0.0109089	0.00151002	-0.03574	5.12267e-13	-0.00989436	0.00155112	-0.03098	1.80255e-10
	M20-M25 Other joint disorders	-0.00335953	0.000556781	-0.0298561	1.61485e-09	-0.00387333	0.000589186	-0.031927	4.9535e-11
	O99 Other maternal diseases classifiable elsewhere but complicating pregnancy, childbirth and the puerperium	0.0142074	0.00207995	0.0337945	8.57241e-12	0.0162104	0.00230786	0.0341097	2.18884e-12
	O63 Long labour	0.0181351	0.00183089	0.0489743	4.2024e-23	0.0164348	0.00199445	0.0400073	1.76742e-16
	O68 Labour and delivery complicated by foetal stress [distress]	0.0164414	0.0014645	0.0554895	3.33196e-29	0.0167036	0.00161379	0.0502296	4.46034e-25
	O69 Labour and delivery complicated by umbilical cord complications	0.0132766	0.00307734	0.0213524	1.6047e-05	0.015527	0.00337581	0.0223434	4.24727e-06
	arthritis (nos)	-0.00776321	0.00111179	-0.0345456	2.94125e-12	-0.00755894	0.00115198	-0.0318672	5.38045e-11
	M81 Osteoporosis without pathological fracture	-0.00842386	0.00158512	-0.0262986	1.07602e-07	-0.00861929	0.00170016	-0.0246262	4.00133e-07
	gastro-oesophageal reflux (gord) / gastric reflux	-0.00428896	0.000843135	-0.0251739	3.65531e-07	-0.00320221	0.000891543	-0.0174497	0.00032882
	C60-C63 Malignant neoplasms of male genital organs	-0.0107332	0.00135232	-0.0392596	2.12636e-15	-0.00928732	0.00142044	-0.0317538	6.29119e-11
